# Exploring the Genetic Relationship Between Migraine Subtypes, Depression And Anxiety Using Polygenic Scores

**DOI:** 10.64898/2026.06.21.26355498

**Authors:** A. Christelle Doppenberg, Dale R. Nyholt, Nicholas C. Martin, Naomi R. Wray, Ian Hickie, Catherine M. Olsen, David C. Whiteman, Jodi T. Thomas, Brittany L. Mitchell

## Abstract

Migraine is a disabling neurological disorder that frequently co-occurs with depression and anxiety. While prior research suggests a genetic association between these conditions, little is known about the genetic relationships underlying specific migraine subtypes. Bivariate genetic correlations between migraine with depression and anxiety were estimated using Linkage-Disequilibrium Score Regression (LDSC), drawing on publicly available large-scale Genome-Wide Association Study data for these traits. In addition, PGS were constructed using the same data and applied to two target cohorts for out-of-sample prediction of migraine and its subtypes. These were a depression-enriched cohort (*Australian Genetics of Depression Study*; N=12,601), and an unselected population cohort (*QSkin Study of Sun and Health*; N=16,532). Migraine subtypes were defined according to standard criteria and comprised a broad migraine without aura phenotype and three nested subtypes: migraine with aura, and chronic migraine with and without aura.
