## Supplementary Tables for "Exploring the Genetic Relationship Between Migraine Subtypes, Depression And Anxiety Using Polygenic Scores"

### Sheet: S1_ICHD-III_criteria_alignment
Supplementary Table 1
ICHD-III Criteria for Migraine and Subtypes with Matching Items in AGDS Questionnaire
ICHD-III criteria		Matching Item in AGDS Questionnaire
A) At least 5 attacks ever experienced		“How many of these headaches have you had during your lifetime?”
B) Migraine lasts between 4-72 hours		“On average, how long does/did a typical untreated or unsuccessfully treated migraine/headache episode last?”
C) At least two:	1. Unilateral location	Do the headaches usually occur on one side of the head?
	2. Pulsating quality	Would you describe the pain associated with your headaches as Throbbing, pulsating or pounding – like being stabbed with a sharp knife
	3. Moderate or severe pain intensity	Would you describe the pain associated with your headaches as mild, moderate, severe, or unbearable?
	4. Aggravation by routine physical activity	Are your headaches aggravated by walking up or down stairs or similar routine physical activity?
		Associated with your headaches, do you ever experience:
D) At least one	1. Nausea or vomiting	- Recurrent attacks of nausea, vomiting or diarrhoea?
	2. Photo- or phonophobia	- Enhanced sensitivity to light? - Enhanced sensitivity to noise?
Aura: At least one	1. Visual aura	- Visual problems such as blurring, showers of light, blind spots, or double vision - Visual disturbances lasting several minutes? (e.g., zigzag patterns, sparks, stars, blurred/double vision)
	2. Sensory aura	- One-sided numbness or weakness
	3. Speech aura	- Difficulties speaking
Chronic Migraine	Headaches occurring on 15 or more days per month.	On average, how often do/did you have these headaches?
	Headaches experienced for more than 3 months	- How old were you the first time you had these headaches? - How old were you the last time you had these headaches?
	Headache has feature of migraine	Meet criteria for migraine without aura

### Sheet: S2_LDSC_Results
Supplementary Table 2
Linkage Disequilibrium Score Regression Between Migraine, Depression and Anxiety
Exposure	Outcome	rG	se	z	p	Observed Heritability	Standard Error of the Observed Heritability	Observed Heritability Intercept	Standard Error of the Observed Heritability Intercept	Genetic Covariance Intercept	Standard Error of the Genetic Covariance Intercept
Migraine (Hautakangas, 2022)	Depression (Howard, 2019)	0.2924	0.02	14.5932	3.1e-48	0.0529	0.002	0.9816	0.0118	0.0426	0.0063
Migraine (Hautakangas, 2022)	Anxiety (Purves, 2020)	0.3175	0.0366	8.6844	3.81e-18	0.1038	0.0073	0.9905	0.0075	0.0112	0.0057
Note. rG = genetic correlation; se = standard error; z = test statistic; p = p-value.

### Sheet: S3_AGDS_Results
Supplementary Table 3
PGS Regression Results in AGDS
Migraine phenotype	PGS Model	Predictor(s)	Term	OR	SE	β	p	95% CI Lower	95% CI Upper	Bonferroni-corrected p
Self-reported migraine	Single	Migraine PGS	Migraine PGS	1.29958	0.02019505	12.9753359	1.69e-38	1.24928515	1.35221023	8.27e-37
Self-reported migraine	Single	Depression PGS	Depression PGS	1.121914	0.01946626	5.90951556	3.43e-09	1.07995072	1.16559037	1.68e-07
Self-reported migraine	Single	Anxiety PGS	Anxiety PGS	1.0847109	0.01987823	4.09058094	4.30E-05	1.04328455	1.12783689	0.002107
Self-reported migraine	Pairwise	Migraine PGS + Depression PGS	Migraine PGS	1.28858758	0.02026381	12.5122939	6.40E-36	1.23855378	1.34095626	3.14e-34
Self-reported migraine	Pairwise	Migraine PGS + Depression PGS	Depression PGS	1.09773049	0.01964717	4.74596962	2.08E-06	1.05629053	1.14086285	0.00010192
Self-reported migraine	Pairwise	Migraine PGS + Anxiety PGS	Migraine PGS	1.29650159	0.02072521	12.5291641	5.17E-36	1.24504391	1.35042367	2.53e-34
Self-reported migraine	Pairwise	Migraine PGS + Anxiety PGS	Anxiety PGS	1.06416262	0.02006897	3.09872418	0.00194356	1.02313162	1.10687809	0.0952344
Self-reported migraine	Pairwise	Depression PGS + Anxiety PGS	Depression PGS	1.10867114	0.02123033	4.85918737	1.18E-06	1.06351954	1.1558221	5.78e-05
Self-reported migraine	Pairwise	Depression PGS + Anxiety PGS	Anxiety PGS	1.0468683	0.02119121	2.16142188	0.03066277	1.00428671	1.09128107	1
Self-reported migraine	Full	Migraine PGS + Depression PGS + Anxiety PGS	Migraine PGS	1.28912814	0.02076814	12.2286384	2.19E-34	1.23785739	1.34285499	1.07e-32
Self-reported migraine	Full	Migraine PGS + Depression PGS + Anxiety PGS	Depression PGS	1.08868362	0.02139482	3.97148886	7.14E-05	1.04400384	1.13534463	0.0034986
Self-reported migraine	Full	Migraine PGS + Depression PGS + Anxiety PGS	Anxiety PGS	1.03391006	0.02135147	1.56184985	0.11832336	0.99153964	1.07810699	1
Migraine without aura	Single	Migraine PGS	Migraine PGS	1.41408904	0.02378111	14.5697806	4.37E-48	1.34992998	1.48183922	2.14e-46
Migraine without aura	Single	Depression PGS	Depression PGS	1.14321176	0.02290577	5.84314033	5.12E-09	1.09308667	1.19578766	2.51e-07
Migraine without aura	Single	Anxiety PGS	Anxiety PGS	1.10481623	0.02337952	4.26351843	2.01E-05	1.05537444	1.15667896	0.0009849
Migraine without aura	Pairwise	Migraine PGS + Depression PGS	Migraine PGS	1.40020702	0.02388568	14.0929686	4.20E-45	1.33639794	1.4675866	2.06e-43
Migraine without aura	Pairwise	Migraine PGS + Depression PGS	Depression PGS	1.10792845	0.02327831	4.40289707	1.07E-05	1.05855925	1.15970899	0.0005243
Migraine without aura	Pairwise	Migraine PGS + Anxiety PGS	Migraine PGS	1.40916784	0.02443652	14.036342	9.34E-45	1.34351549	1.47859311	4.58e-43
Migraine without aura	Pairwise	Migraine PGS + Anxiety PGS	Anxiety PGS	1.07437825	0.02374369	3.0215236	0.00251506	1.02555008	1.12559789	0.123238
Migraine without aura	Pairwise	Depression PGS + Anxiety PGS	Depression PGS	1.12651266	0.0248514	4.79356183	1.64E-06	1.07301563	1.18281924	8.04e-05
Migraine without aura	Pairwise	Depression PGS + Anxiety PGS	Anxiety PGS	1.06214541	0.02479954	2.43112734	0.01505192	1.0117723	1.11508197	0.737544
Migraine without aura	Full	Migraine PGS + Depression PGS + Anxiety PGS	Migraine PGS	1.39972525	0.02450508	13.7227023	7.42E-43	1.33432919	1.46887815	3.64e-41
Migraine without aura	Full	Migraine PGS + Depression PGS + Anxiety PGS	Depression PGS	1.09727105	0.02521326	3.6816434	0.00023174	1.04440686	1.15291758	0.0113503
Migraine without aura	Full	Migraine PGS + Depression PGS + Anxiety PGS	Anxiety PGS	1.0424984	0.02512581	1.65646946	0.09762679	0.99241167	1.09514453	1
Migraine with aura	Single	Migraine PGS	Migraine PGS	1.43314913	0.02644664	13.6075593	3.61E-42	1.36103065	1.50972373	1.77e-40
Migraine with aura	Single	Depression PGS	Depression PGS	1.17530556	0.0256248	6.30358829	2.91E-10	1.11783026	1.23596405	1.43e-08
Migraine with aura	Single	Anxiety PGS	Anxiety PGS	1.11806138	0.02613852	4.26941882	1.96E-05	1.06228713	1.1769199	0.0009604
Migraine with aura	Pairwise	Migraine PGS + Depression PGS	Migraine PGS	1.41670334	0.0265606	13.1146357	2.71E-39	1.34510185	1.49272176	1.33e-37
Migraine with aura	Pairwise	Migraine PGS + Depression PGS	Depression PGS	1.14084621	0.02604261	5.05979427	4.20E-07	1.08414548	1.20068501	2.06e-05
Migraine with aura	Pairwise	Migraine PGS + Anxiety PGS	Migraine PGS	1.42496274	0.02718993	13.0248852	8.83E-39	1.35129773	1.50330316	4.33e-37
Migraine with aura	Pairwise	Migraine PGS + Anxiety PGS	Anxiety PGS	1.08551124	0.0265319	3.09254411	0.00198449	1.03054531	1.14351547	0.09724
Migraine with aura	Pairwise	Depression PGS + Anxiety PGS	Depression PGS	1.15989372	0.02779209	5.33707181	9.45E-08	1.09848976	1.22494481	4.63e-06
Migraine with aura	Pairwise	Depression PGS + Anxiety PGS	Anxiety PGS	1.0647456	0.02772567	2.26273666	0.02365193	1.00845776	1.12425569	1
Migraine with aura	Full	Migraine PGS + Depression PGS + Anxiety PGS	Migraine PGS	1.41368903	0.02726917	12.6957515	6.24E-37	1.34039082	1.49163292	3.06e-35
Migraine with aura	Full	Migraine PGS + Depression PGS + Anxiety PGS	Depression PGS	1.13217147	0.02821108	4.40030835	1.08E-05	1.07133685	1.19663056	0.0005292
Migraine with aura	Full	Migraine PGS + Depression PGS + Anxiety PGS	Anxiety PGS	1.0426853	0.02808774	1.4881726	0.13670538	0.98684927	1.10172906	1
Chronic migraine without aura	Single	Migraine PGS	Migraine PGS	1.29384304	0.05281908	4.87734508	1.08E-06	1.16615433	1.43455242	5.29e-05
Chronic migraine without aura	Single	Depression PGS	Depression PGS	1.21833193	0.05518743	3.5783993	0.00034571	1.09360855	1.35782145	0.0169398
Chronic migraine without aura	Single	Anxiety PGS	Anxiety PGS	1.1074037	0.05700299	1.78970011	0.07350214	0.99040712	1.23847227	1
Chronic migraine without aura	Pairwise	Migraine PGS + Depression PGS	Migraine PGS	1.27722407	0.05324158	4.59582603	4.31E-06	1.15018699	1.41725337	0.00021119
Chronic migraine without aura	Pairwise	Migraine PGS + Depression PGS	Depression PGS	1.19459329	0.05562435	3.19654568	0.00139084	1.07137036	1.3324926	0.0681512
Chronic migraine without aura	Pairwise	Migraine PGS + Anxiety PGS	Migraine PGS	1.40916784	0.02443652	14.036342	9.34E-45	1.34351549	1.47859311	4.58e-43
Chronic migraine without aura	Pairwise	Migraine PGS + Anxiety PGS	Anxiety PGS	1.07437825	0.02374369	3.0215236	0.00251506	1.02555008	1.12559789	0.123238
Chronic migraine without aura	Pairwise	Depression PGS + Anxiety PGS	Depression PGS	1.22449507	0.05992777	3.37954448	0.00072606	1.08890968	1.37736872	0.0355769
Chronic migraine without aura	Pairwise	Depression PGS + Anxiety PGS	Anxiety PGS	1.03741156	0.06024817	0.60962402	0.54211089	0.92185196	1.16751475	1
Chronic migraine without aura	Full	Migraine PGS + Depression PGS + Anxiety PGS	Migraine PGS	1.28581515	0.05488806	4.58010134	4.65E-06	1.15417817	1.43139543	0.00022785
Chronic migraine without aura	Full	Migraine PGS + Depression PGS + Anxiety PGS	Depression PGS	1.20498253	0.06036835	3.08878875	0.00200974	1.07061661	1.3565734	0.0984773
Chronic migraine without aura	Full	Migraine PGS + Depression PGS + Anxiety PGS	Anxiety PGS	1.01981703	0.06045787	0.32457689	0.74550132	0.90583709	1.14817978	1
Chronic migraine with aura	Single	Migraine PGS	Migraine PGS	1.30745237	0.06305145	4.25177381	2.12E-05	1.15459789	1.47849941	0.0010388
Chronic migraine with aura	Single	Depression PGS	Depression PGS	1.25611741	0.06615099	3.4470467	0.00056675	1.10357882	1.43038528	0.0277708
Chronic migraine with aura	Single	Anxiety PGS	Anxiety PGS	1.13693037	0.06840015	1.87619436	0.0606286	0.99436935	1.3002473	1
Chronic migraine with aura	Pairwise	Migraine PGS + Depression PGS	Migraine PGS	1.28621251	0.06366387	3.95360604	7.70E-05	1.13443978	1.45616654	0.003773
Chronic migraine with aura	Pairwise	Migraine PGS + Depression PGS	Depression PGS	1.22892009	0.0667524	3.08806581	0.00201464	1.07841156	1.40105773	0.0987174
Chronic migraine with aura	Pairwise	Migraine PGS + Anxiety PGS	Migraine PGS	1.29842762	0.06500309	4.01756294	5.88E-05	1.14219398	1.47386191	0.0028812
Chronic migraine with aura	Pairwise	Migraine PGS + Anxiety PGS	Anxiety PGS	1.10974834	0.06867756	1.51626338	0.12945277	0.97007784	1.26986435	1
Chronic migraine with aura	Pairwise	Depression PGS + Anxiety PGS	Depression PGS	1.25844136	0.07161093	3.21004001	0.00132716	1.09372577	1.44831324	0.0650308
Chronic migraine with aura	Pairwise	Depression PGS + Anxiety PGS	Anxiety PGS	1.05654514	0.07214522	0.76241063	0.44581496	0.91721982	1.21712144	1
Chronic migraine with aura	Full	Migraine PGS + Depression PGS + Anxiety PGS	Migraine PGS	1.28240047	0.06553911	3.79519478	0.00014753	1.12687954	1.45714705	0.00722897
Chronic migraine with aura	Full	Migraine PGS + Depression PGS + Anxiety PGS	Depression PGS	1.23626877	0.07219175	2.93797806	0.0033036	1.07321984	1.42439341	0.161876
Chronic migraine with aura	Full	Migraine PGS + Depression PGS + Anxiety PGS	Anxiety PGS	1.03819289	0.07239891	0.51770939	0.60466105	0.9008357	1.1965703	1
Note. PGS = polygenic scores; OR = odds ratio; SE = standard error; β = regression coefficient; p = p-value; CI = confidence interval.

### Sheet: S4_AGDS_Results_Alternative
Supplementary Table 4
PGS Regression Results in AGDS with Alternative Controls for Chronic Migraine (Everyone not Qualifying for Chronic Migraine)
Migraine phenotype	PGS Model	Predictor(s)	Term	OR	SE	β	p	95% CI Lower	95% CI Upper	Bonferroni-corrected p
Chronic migraine without aura	Single	Migraine PGS	Migraine PGS	1.1040366	0.05192458	1.90609345	0.05663808	0.99656721	1.22152672	1
Chronic migraine without aura	Single	Depression PGS	Depression PGS	1.13237043	0.05335556	2.32990062	0.0198114	1.01997951	1.25728182	0.9708
Chronic migraine without aura	Single	Anxiety PGS	Anxiety PGS	1.04497016	0.05487076	0.80167166	0.42274292	0.93846451	1.16370659	1
Chronic migraine without aura	Pairwise	Migraine PGS + Depression PGS	Migraine PGS	1.12339238	0.05361552	2.17013695	0.02999647	1.01137111	1.24794083	1
Chronic migraine without aura	Pairwise	Migraine PGS + Depression PGS	Depression PGS	1.09313222	0.05228563	1.70309059	0.08855112	0.98601508	1.21030271	1
Chronic migraine without aura	Pairwise	Migraine PGS + Anxiety PGS	Migraine PGS	1.11149025	0.05340117	1.97938882	0.04777225	1.00033449	1.23326154	1
Chronic migraine without aura	Pairwise	Migraine PGS + Anxiety PGS	Anxiety PGS	1.03704286	0.05499352	0.66141	0.50834941	0.93112594	1.15516202	1
Chronic migraine without aura	Pairwise	Depression PGS + Anxiety PGS	Depression PGS	1.14651374	0.05838958	2.34161334	0.01920059	1.02254907	1.28557442	0.9408
Chronic migraine without aura	Pairwise	Depression PGS + Anxiety PGS	Anxiety PGS	0.99753094	0.05831404	-0.042393	0.96618538	0.88983185	1.11840032	1
Chronic migraine without aura	Full	Migraine PGS + Depression PGS + Anxiety PGS	Migraine PGS	1.10195671	0.0536887	1.80834016	0.07055358	0.99119067	1.22336512	1
Chronic migraine without aura	Full	Migraine PGS + Depression PGS + Anxiety PGS	Depression PGS	1.13775377	0.05861142	2.20189097	0.02767301	1.01428847	1.27629814	1
Chronic migraine without aura	Full	Migraine PGS + Depression PGS + Anxiety PGS	Anxiety PGS	0.99326423	0.05834815	-0.1158315	0.90778607	0.88596946	1.11369501	1
Chronic migraine with aura	Single	Migraine PGS	Migraine PGS	1.11800326	0.06307286	1.76849909	0.0769775	0.98703903	1.26386237	1
Chronic migraine with aura	Single	Depression PGS	Depression PGS	1.17043498	0.06494165	2.42333627	0.01537868	1.03061039	1.32941188	0.7535
Chronic migraine with aura	Single	Anxiety PGS	Anxiety PGS	1.07875547	0.06662772	1.13778522	0.25521018	0.94675853	1.22937142	1
Chronic migraine with aura	Pairwise	Migraine PGS + Depression PGS	Migraine PGS	1.10387911	0.06356705	1.55474321	0.12000724	0.97361572	1.24908816	1
Chronic migraine with aura	Pairwise	Migraine PGS + Depression PGS	Depression PGS	1.16014063	0.0652791	2.27547897	0.02287721	1.02086187	1.31857771	1
Chronic migraine with aura	Pairwise	Migraine PGS + Anxiety PGS	Migraine PGS	1.11409689	0.06487782	1.66534735	0.09584348	0.98003417	1.26379602	1
Chronic migraine with aura	Pairwise	Migraine PGS + Anxiety PGS	Anxiety PGS	1.0700516	0.06679311	1.01368044	0.31073526	0.93882441	1.21985735	1
Chronic migraine with aura	Pairwise	Depression PGS + Anxiety PGS	Depression PGS	1.17724377	0.07090269	2.30140667	0.02136866	1.02451133	1.35279329	1
Chronic migraine with aura	Pairwise	Depression PGS + Anxiety PGS	Anxiety PGS	1.02069527	0.07078054	0.28940204	0.77227374	0.88853815	1.17271505	1
Chronic migraine with aura	Full	Migraine PGS + Depression PGS + Anxiety PGS	Migraine PGS	1.1025747	0.06525424	1.49642512	0.13454291	0.96918184	1.25164363	1
Chronic migraine with aura	Full	Migraine PGS + Depression PGS + Anxiety PGS	Depression PGS	1.16828131	0.07118559	2.18490419	0.02889587	1.01613686	1.34322318	1
Chronic migraine with aura	Full	Migraine PGS + Depression PGS + Anxiety PGS	Anxiety PGS	1.01598896	0.07083659	0.22393062	0.82281129	0.88434949	1.16744273	1
Note. PGS = polygenic scores; OR = odds ratio; SE = standard error; β = regression coefficient; p = p-value; CI = confidence interval.

### Sheet: S5_QSkin_Results
Supplementary Table 5
PGS Regression Results in QSkin
Migraine phenotype	PGS Model	Predictor(s)	Term	OR	SE	β	p	95% CI Lower	95% CI Upper	Bonferroni-corrected p
Self-reported migraine	Single	Migraine PGS	Migraine PGS	1.42343907	0.02107158	16.756021	5.12e-63	1.3659099	1.48353593	3.58E-62
Self-reported migraine	Single	Depression PGS	Depression PGS	1.11435608	0.02137167	5.06636613	4.05E-07	1.06866615	1.16206223	2.84E-06
Self-reported migraine	Single	Anxiety PGS	Anxiety PGS	1.05455981	0.02140703	2.48158816	0.01307984	1.01123775	1.099767	0.0916
Self-reported migraine	Pairwise	Migraine PGS + Depression PGS	Migraine PGS	1.41443386	0.02116034	16.3858154	2.42E-60	1.35702804	1.47440211	1.69E-59
Self-reported migraine	Pairwise	Migraine PGS + Depression PGS	Depression PGS	1.08119907	0.02161437	3.61198065	0.00030387	1.03637075	1.12801293	0.00213
Self-reported migraine	Pairwise	Migraine PGS + Anxiety PGS	Migraine PGS	1.42125986	0.02109924	16.6614413	2.50E-62	1.36374272	1.48134276	1.75E-61
Self-reported migraine	Pairwise	Migraine PGS + Anxiety PGS	Anxiety PGS	1.03690326	0.02164091	1.67454347	0.09402384	0.99384769	1.08184211	0.6582
Self-reported migraine	Pairwise	Depression PGS + Anxiety PGS	Depression PGS	1.10783808	0.02287413	4.47712906	7.57E-06	1.05929103	1.15867241	5.30E-05
Self-reported migraine	Pairwise	Depression PGS + Anxiety PGS	Anxiety PGS	1.01662241	0.02292994	0.71896267	0.47216392	0.97194267	1.06336169	1
Self-reported migraine	Full	Migraine PGS + Depression PGS + Anxiety PGS	Migraine PGS	1.41424677	0.02116427	16.3765159	2.81E-60	1.35683762	1.474218	1.97E-59
Self-reported migraine	Full	Migraine PGS + Depression PGS + Anxiety PGS	Depression PGS	1.07752067	0.02313229	3.22764061	0.00124816	1.02977696	1.12752546	0.00874
Self-reported migraine	Full	Migraine PGS + Depression PGS + Anxiety PGS	Anxiety PGS	1.00962394	0.02317075	0.41336303	0.67934066	0.96479617	1.0565356	1
Note. PGS = polygenic scores; OR = odds ratio; SE = standard error; β = regression coefficient; p = p-value; CI = confidence interval.

### Sheet: S6_Power_Analyses
Supplementary Table 6
Power analyses
	AGDS		QSkin
	N	power	N	power
Total sample	12.601	1	16532	1
Self-reported migraine	8.528	1	2739	0.84
Migraine without aura	4.138	0.97
Migraine with aura	2.739	0.84
Chronic migraine without aura	368	0.13
Chronic migraine with aura	246	0.10
